# A clustering approach to improve our understanding of the genetic and phenotypic complexity of chronic kidney disease

**DOI:** 10.1101/2023.10.12.23296926

**Authors:** A. Eoli, S. Ibing, C. Schurmann, G.N. Nadkarni, H.O. Heyne, E. Böttinger

## Abstract

Chronic kidney disease (CKD) is a complex disorder that causes a gradual loss of kidney function, affecting approximately 9.1% of the world’s population. Here, we use a soft-clustering algorithm to deconstruct its genetic heterogeneity. First, we selected 322 CKD-associated independent genetic variants from published genome-wide association studies (GWAS) and added association results for 229 traits from the GWAS catalog. We then applied nonnegative matrix factorization (NMF) to discover overlapping clusters of related traits and variants. We computed cluster-specific polygenic scores and validated each cluster with a phenome-wide association study (PheWAS) on the BioMe biobank (n=31,701). NMF identified nine clusters that reflect different aspects of CKD, with the top-weighted traits signifying areas such as kidney function, type 2 diabetes (T2D), and body weight. For most clusters, the top-weighted traits were confirmed in the PheWAS analysis. Results were found to be more significant in the cross-ancestry analysis, although significant ancestry-specific associations were also identified. While all alleles were associated with a decreased kidney function, associations with CKD-related diseases (e.g., T2D) were found only for a smaller subset of variants and differed across genetic ancestry groups. Our findings leverage genetics to gain insights into the underlying biology of CKD and investigate population-specific associations.
