## Supplementary Table 2 for "A clustering approach to improve our understanding of the genetic and phenotypic complexity of chronic kidney disease"

### Sheet: Top variants per cluster
Variants	Cluster number	Cluster name	Weight
rs10142359	Cluster 5	Increased hematocrit	0.118358
rs10182296	Cluster 3	Increased blood volume	0.326175
rs10224210	Cluster 7	Reduced hematocrit	2.04893
rs10224210	Cluster 9	Increased urate	0.158456
rs10265221	Cluster 7	Reduced hematocrit	1.89692
rs1041606	Cluster 1	Reduced lipids	0.128088
rs1041606	Cluster 9	Increased urate	0.0951416
rs10419627	Cluster 4	Reduced blood volume	2.29436
rs10419627	Cluster 5	Increased hematocrit	0.400664
rs1042752	Cluster 5	Increased hematocrit	0.490228
rs1075472	Cluster 2	Increased body mass	0.679231
rs1075472	Cluster 6	Reduced inflammation	0.150737
rs10797427	Cluster 2	Increased body mass	0.236749
rs10821905	Cluster 4	Reduced blood volume	0.143137
rs10821905	Cluster 6	Reduced inflammation	0.16397
rs10851885	Cluster 7	Reduced hematocrit	0.192892
rs10851885	Cluster 9	Increased urate	0.110668
rs10866705	Cluster 7	Reduced hematocrit	0.111123
rs10934753	Cluster 3	Increased blood volume	0.239209
rs11039221	Cluster 7	Reduced hematocrit	0.136795
rs11057413	Cluster 2	Increased body mass	0.394105
rs11057413	Cluster 4	Reduced blood volume	0.267475
rs11057413	Cluster 5	Increased hematocrit	0.143262
rs11057413	Cluster 6	Reduced inflammation	0.193134
rs11057413	Cluster 9	Increased urate	0.116263
rs11109717	Cluster 9	Increased urate	0.299216
rs1111571	Cluster 2	Increased body mass	0.337492
rs11123169	Cluster 7	Reduced hematocrit	0.158507
rs11123169	Cluster 9	Increased urate	0.0909402
rs111449836	Cluster 4	Reduced blood volume	0.0858419
rs111449836	Cluster 5	Increased hematocrit	0.618035
rs11202328	Cluster 5	Increased hematocrit	0.408602
rs11202328	Cluster 9	Increased urate	0.340385
rs11243145	Cluster 4	Reduced blood volume	0.159552
rs11243145	Cluster 6	Reduced inflammation	0.171746
rs11243145	Cluster 8	Increased inflammation	0.205956
rs113441031	Cluster 9	Increased urate	0.213485
rs11604451	Cluster 9	Increased urate	0.47048
rs11673381	Cluster 3	Increased blood volume	1.69688
rs11673381	Cluster 5	Increased hematocrit	0.219416
rs11676298	Cluster 3	Increased blood volume	0.142948
rs11676298	Cluster 4	Reduced blood volume	0.246328
rs11676298	Cluster 6	Reduced inflammation	0.154879
rs11858316	Cluster 9	Increased urate	0.790635
rs11927941	Cluster 9	Increased urate	0.192846
rs12037201	Cluster 6	Reduced inflammation	0.108446
rs1214761	Cluster 4	Reduced blood volume	0.744732
rs1214761	Cluster 7	Reduced hematocrit	0.108987
rs12436956	Cluster 2	Increased body mass	0.155556
rs12448902	Cluster 2	Increased body mass	0.0948288
rs12448902	Cluster 4	Reduced blood volume	1.13486
rs12483377	Cluster 8	Increased inflammation	0.16168
rs12483377	Cluster 9	Increased urate	0.319356
rs12509595	Cluster 1	Reduced lipids	0.217366
rs12509595	Cluster 4	Reduced blood volume	0.435608
rs12509595	Cluster 7	Reduced hematocrit	0.776671
rs12509595	Cluster 9	Increased urate	0.253434
rs1260326	Cluster 1	Reduced lipids	0.180781
rs1260326	Cluster 2	Increased body mass	0.342287
rs1260326	Cluster 6	Reduced inflammation	5.72684
rs12614953	Cluster 5	Increased hematocrit	0.0848116
rs12722725	Cluster 2	Increased body mass	0.193827
rs1275609	Cluster 7	Reduced hematocrit	0.0905755
rs12826808	Cluster 9	Increased urate	0.246326
rs12894354	Cluster 4	Reduced blood volume	0.874196
rs12935539	Cluster 9	Increased urate	0.358718
rs12950549	Cluster 3	Increased blood volume	0.190579
rs13026220	Cluster 6	Reduced inflammation	0.0849159
rs13026220	Cluster 9	Increased urate	0.226253
rs13106227	Cluster 1	Reduced lipids	0.244428
rs13108218	Cluster 1	Reduced lipids	1.79298
rs13108218	Cluster 6	Reduced inflammation	0.744621
rs13157326	Cluster 7	Reduced hematocrit	0.299236
rs13245051	Cluster 2	Increased body mass	0.137906
rs13417750	Cluster 9	Increased urate	0.410618
rs1407040	Cluster 9	Increased urate	0.288721
rs1511299	Cluster 9	Increased urate	0.1723
rs151245	Cluster 9	Increased urate	0.102262
rs16874052	Cluster 7	Reduced hematocrit	0.587739
rs16942751	Cluster 7	Reduced hematocrit	0.32069
rs16942751	Cluster 9	Increased urate	0.0974731
rs17050272	Cluster 1	Reduced lipids	0.109723
rs17050272	Cluster 6	Reduced inflammation	0.101423
rs17050272	Cluster 8	Increased inflammation	0.220632
rs17050272	Cluster 9	Increased urate	0.645504
rs17216707	Cluster 7	Reduced hematocrit	0.121487
rs1757915	Cluster 7	Reduced hematocrit	0.146937
rs1758206	Cluster 6	Reduced inflammation	0.122368
rs17713396	Cluster 7	Reduced hematocrit	0.128679
rs17713396	Cluster 8	Increased inflammation	0.150563
rs1772976	Cluster 1	Reduced lipids	0.0966996
rs1801251	Cluster 2	Increased body mass	0.282476
rs1851285	Cluster 9	Increased urate	0.168042
rs1857859	Cluster 7	Reduced hematocrit	0.165436
rs187355703	Cluster 9	Increased urate	0.538764
rs1887252	Cluster 9	Increased urate	0.362425
rs1913641	Cluster 4	Reduced blood volume	0.144776
rs1913641	Cluster 5	Increased hematocrit	0.311613
rs2001945	Cluster 1	Reduced lipids	3.51707
rs2070803	Cluster 9	Increased urate	0.418881
rs2076668	Cluster 9	Increased urate	0.160079
rs216364	Cluster 7	Reduced hematocrit	0.117792
rs2185786	Cluster 7	Reduced hematocrit	0.220284
rs219786	Cluster 7	Reduced hematocrit	0.11233
rs219786	Cluster 9	Increased urate	0.24844
rs223401	Cluster 7	Reduced hematocrit	0.0972043
rs2250067	Cluster 7	Reduced hematocrit	0.424789
rs2273684	Cluster 9	Increased urate	0.126424
rs2274786	Cluster 1	Reduced lipids	0.19414
rs2277383	Cluster 5	Increased hematocrit	0.352484
rs2293605	Cluster 2	Increased body mass	0.439158
rs2337106	Cluster 2	Increased body mass	0.0852257
rs2337106	Cluster 5	Increased hematocrit	0.445877
rs243067	Cluster 1	Reduced lipids	0.0884798
rs243067	Cluster 4	Reduced blood volume	1.4588
rs2469953	Cluster 3	Increased blood volume	0.105993
rs267738	Cluster 5	Increased hematocrit	0.122207
rs267738	Cluster 6	Reduced inflammation	0.231442
rs2815374	Cluster 7	Reduced hematocrit	0.132849
rs2823139	Cluster 7	Reduced hematocrit	0.893396
rs2823139	Cluster 9	Increased urate	0.202675
rs2834317	Cluster 7	Reduced hematocrit	0.449782
rs2834320	Cluster 7	Reduced hematocrit	0.444646
rs2834320	Cluster 9	Increased urate	0.160821
rs28817415	Cluster 4	Reduced blood volume	0.0858419
rs28817415	Cluster 5	Increased hematocrit	0.618035
rs303937	Cluster 7	Reduced hematocrit	0.114856
rs303937	Cluster 9	Increased urate	0.297956
rs3060	Cluster 5	Increased hematocrit	0.396201
rs3060	Cluster 6	Reduced inflammation	0.103247
rs34293138	Cluster 3	Increased blood volume	0.315585
rs34293138	Cluster 5	Increased hematocrit	0.153965
rs34460334	Cluster 1	Reduced lipids	0.191768
rs35255404	Cluster 7	Reduced hematocrit	0.134341
rs35915570	Cluster 2	Increased body mass	0.223529
rs3775932	Cluster 9	Increased urate	1.46997
rs3794991	Cluster 8	Increased inflammation	0.129928
rs3809627	Cluster 3	Increased blood volume	1.15558
rs3809627	Cluster 7	Reduced hematocrit	0.630034
rs3812036	Cluster 5	Increased hematocrit	0.720346
rs3820201	Cluster 9	Increased urate	0.0899961
rs3842761	Cluster 7	Reduced hematocrit	0.139084
rs3842761	Cluster 9	Increased urate	0.217314
rs3850625	Cluster 2	Increased body mass	0.239853
rs41284816	Cluster 1	Reduced lipids	0.250363
rs41284816	Cluster 2	Increased body mass	0.185434
rs41284816	Cluster 6	Reduced inflammation	0.0939123
rs4140872	Cluster 4	Reduced blood volume	0.0946126
rs4140872	Cluster 5	Increased hematocrit	0.284718
rs4140872	Cluster 6	Reduced inflammation	0.110986
rs4275190	Cluster 1	Reduced lipids	0.0910121
rs429358	Cluster 8	Increased inflammation	4.59995
rs4418728	Cluster 1	Reduced lipids	0.183947
rs4418728	Cluster 6	Reduced inflammation	0.890811
rs4418728	Cluster 7	Reduced hematocrit	0.0860771
rs4418728	Cluster 8	Increased inflammation	0.159671
rs4442348	Cluster 7	Reduced hematocrit	0.170008
rs4442348	Cluster 9	Increased urate	0.275372
rs4491726	Cluster 9	Increased urate	0.410618
rs4515954	Cluster 7	Reduced hematocrit	0.114794
rs4666821	Cluster 9	Increased urate	0.178603
rs4683730	Cluster 9	Increased urate	0.154733
rs4795384	Cluster 1	Reduced lipids	0.117624
rs4795384	Cluster 3	Increased blood volume	0.302284
rs4795384	Cluster 7	Reduced hematocrit	0.199137
rs4854645	Cluster 4	Reduced blood volume	0.0861491
rs4970765	Cluster 2	Increased body mass	0.232349
rs4971092	Cluster 1	Reduced lipids	0.1105
rs4971092	Cluster 7	Reduced hematocrit	0.106302
rs4971092	Cluster 9	Increased urate	0.23538
rs550057	Cluster 1	Reduced lipids	0.551117
rs550057	Cluster 5	Increased hematocrit	2.43664
rs55658481	Cluster 7	Reduced hematocrit	0.10465
rs56306291	Cluster 1	Reduced lipids	0.318098
rs580114	Cluster 5	Increased hematocrit	0.115484
rs58117425	Cluster 5	Increased hematocrit	0.563217
rs584480	Cluster 7	Reduced hematocrit	0.110871
rs584480	Cluster 9	Increased urate	0.423026
rs59646751	Cluster 7	Reduced hematocrit	0.1356
rs6029640	Cluster 1	Reduced lipids	0.383643
rs6029640	Cluster 6	Reduced inflammation	0.0879561
rs61237993	Cluster 1	Reduced lipids	0.126819
rs61237993	Cluster 4	Reduced blood volume	0.604459
rs61482805	Cluster 2	Increased body mass	0.313292
rs61830291	Cluster 1	Reduced lipids	0.269489
rs61830291	Cluster 3	Increased blood volume	0.184266
rs61830291	Cluster 6	Reduced inflammation	0.102912
rs61910261	Cluster 7	Reduced hematocrit	0.152288
rs61910261	Cluster 9	Increased urate	0.113642
rs62035088	Cluster 9	Increased urate	0.122579
rs62325228	Cluster 2	Increased body mass	0.325134
rs62435145	Cluster 2	Increased body mass	0.11421
rs62435145	Cluster 7	Reduced hematocrit	1.13908
rs62435145	Cluster 9	Increased urate	0.64162
rs62491533	Cluster 7	Reduced hematocrit	0.101938
rs62618693	Cluster 8	Increased inflammation	0.188459
rs6440003	Cluster 2	Increased body mass	2.40824
rs6440003	Cluster 4	Reduced blood volume	0.108931
rs6458868	Cluster 3	Increased blood volume	0.471676
rs6458868	Cluster 5	Increased hematocrit	0.357485
rs6458868	Cluster 6	Reduced inflammation	0.224604
rs6458868	Cluster 8	Increased inflammation	0.0979786
rs6458868	Cluster 9	Increased urate	0.179301
rs6546869	Cluster 7	Reduced hematocrit	0.178694
rs660931	Cluster 3	Increased blood volume	1.69104
rs660931	Cluster 7	Reduced hematocrit	0.100176
rs6708702	Cluster 7	Reduced hematocrit	0.189723
rs6968865	Cluster 1	Reduced lipids	0.274161
rs6971211	Cluster 9	Increased urate	0.149196
rs700753	Cluster 9	Increased urate	0.256131
rs7007761	Cluster 9	Increased urate	0.635875
rs7012637	Cluster 5	Increased hematocrit	0.0860151
rs7012637	Cluster 6	Reduced inflammation	0.613875
rs7017848	Cluster 2	Increased body mass	0.126958
rs7027509	Cluster 2	Increased body mass	0.265785
rs7088058	Cluster 2	Increased body mass	0.307361
rs7196485	Cluster 7	Reduced hematocrit	0.0970257
rs7196485	Cluster 8	Increased inflammation	0.0978895
rs7252778	Cluster 5	Increased hematocrit	0.174643
rs7252778	Cluster 6	Reduced inflammation	0.0926441
rs7324484	Cluster 9	Increased urate	0.339243
rs7397189	Cluster 5	Increased hematocrit	0.122083
rs7397189	Cluster 6	Reduced inflammation	0.120254
rs7397189	Cluster 9	Increased urate	1.21622
rs7492724	Cluster 9	Increased urate	0.360395
rs7514579	Cluster 7	Reduced hematocrit	0.0859757
rs7539054	Cluster 9	Increased urate	0.101607
rs755865	Cluster 7	Reduced hematocrit	0.218311
rs7587010	Cluster 2	Increased body mass	0.183052
rs76273615	Cluster 7	Reduced hematocrit	0.174099
rs76273615	Cluster 9	Increased urate	0.104309
rs76614553	Cluster 7	Reduced hematocrit	0.163478
rs76614553	Cluster 9	Increased urate	0.157345
rs7719168	Cluster 1	Reduced lipids	0.0859664
rs7719168	Cluster 6	Reduced inflammation	0.228069
rs7719168	Cluster 9	Increased urate	0.0888235
rs77375846	Cluster 3	Increased blood volume	0.105742
rs7740107	Cluster 2	Increased body mass	0.617001
rs7740107	Cluster 7	Reduced hematocrit	0.123699
rs7766720	Cluster 7	Reduced hematocrit	0.137189
rs7766720	Cluster 9	Increased urate	0.31813
rs77924615	Cluster 7	Reduced hematocrit	0.211827
rs77924615	Cluster 9	Increased urate	0.37199
rs7829427	Cluster 2	Increased body mass	0.237629
rs79105258	Cluster 4	Reduced blood volume	2.11523
rs79105258	Cluster 6	Reduced inflammation	0.140959
rs79105258	Cluster 7	Reduced hematocrit	0.124679
rs79105258	Cluster 9	Increased urate	0.107296
rs7983636	Cluster 1	Reduced lipids	0.132623
rs79865452	Cluster 3	Increased blood volume	0.353521
rs80282103	Cluster 7	Reduced hematocrit	0.18212
rs8065496	Cluster 1	Reduced lipids	0.106708
rs807603	Cluster 7	Reduced hematocrit	0.0956075
rs8080123	Cluster 5	Increased hematocrit	0.395641
rs8080123	Cluster 7	Reduced hematocrit	0.179694
rs8096658	Cluster 7	Reduced hematocrit	0.158049
rs8096658	Cluster 9	Increased urate	0.205901
rs8108623	Cluster 4	Reduced blood volume	0.111516
rs8108623	Cluster 6	Reduced inflammation	0.132498
rs836968	Cluster 9	Increased urate	0.274773
rs848446	Cluster 7	Reduced hematocrit	0.098466
rs848486	Cluster 1	Reduced lipids	0.102822
rs856563	Cluster 9	Increased urate	0.299929
rs881858	Cluster 5	Increased hematocrit	0.832707
rs881858	Cluster 9	Increased urate	0.299156
rs883541	Cluster 6	Reduced inflammation	0.208732
rs883541	Cluster 8	Increased inflammation	0.13472
rs887258	Cluster 2	Increased body mass	0.590365
rs887258	Cluster 4	Reduced blood volume	0.104906
rs9397738	Cluster 9	Increased urate	0.0846839
rs950965	Cluster 5	Increased hematocrit	0.163921
rs950965	Cluster 6	Reduced inflammation	0.110083
rs9521719	Cluster 1	Reduced lipids	0.13626
rs963837	Cluster 7	Reduced hematocrit	0.661392
rs963837	Cluster 9	Increased urate	0.603043
rs9663482	Cluster 7	Reduced hematocrit	0.109344
rs9807214	Cluster 9	Increased urate	0.262818
rs9812319	Cluster 1	Reduced lipids	0.244798
rs9812319	Cluster 6	Reduced inflammation	0.12138
rs9812319	Cluster 7	Reduced hematocrit	0.135158
rs9823161	Cluster 7	Reduced hematocrit	0.288915
rs9888796	Cluster 2	Increased body mass	0.145255
rs9894634	Cluster 4	Reduced blood volume	0.346825
rs9894634	Cluster 6	Reduced inflammation	0.125372
rs9895661	Cluster 4	Reduced blood volume	0.148067
rs9895661	Cluster 5	Increased hematocrit	0.853955
rs9895661	Cluster 6	Reduced inflammation	0.0859596
rs9932625	Cluster 9	Increased urate	0.358718
rs9943067	Cluster 5	Increased hematocrit	0.228449
rs9998449	Cluster 2	Increased body mass	0.30479

### Sheet: Top traits per cluster
Traits	Cluster number	Cluster name	Weight
Agents acting on the renin-angiotensin system use measurement-increase	Cluster 7	Reduced hematocrit	2.09466
alcohol consumption measurement-increase	Cluster 6	Reduced inflammation	2.39916
alkaline phosphatase measurement-decrease	Cluster 6	Reduced inflammation	3.49051
alkaline phosphatase measurement-increase	Cluster 8	Increased inflammation	2.76619
apolipoprotein A 1 measurement-decrease	Cluster 5	Increased hematocrit	2.82361
apolipoprotein A 1 measurement-decrease	Cluster 6	Reduced inflammation	2.24993
apolipoprotein A 1 measurement-increase	Cluster 8	Increased inflammation	7.91417
apolipoprotein B measurement-decrease	Cluster 6	Reduced inflammation	4.1807
appendicular lean mass-decrease	Cluster 3	Increased blood volume	1.55122
appendicular lean mass-increase	Cluster 2	Increased body mass	14.3635
appendicular lean mass-increase	Cluster 6	Reduced inflammation	2.20741
aspartate aminotransferase measurement-increase	Cluster 5	Increased hematocrit	3.77248
bilirubin measurement-increase	Cluster 5	Increased hematocrit	2.00003
bilirubin measurement-increase	Cluster 6	Reduced inflammation	1.49785
blood metabolite measurement-decrease	Cluster 6	Reduced inflammation	3.27378
blood protein measurement-decrease	Cluster 4	Reduced blood volume	1.53985
blood protein measurement-decrease	Cluster 5	Increased hematocrit	2.72871
blood protein measurement-decrease	Cluster 6	Reduced inflammation	2.6572
blood protein measurement-increase	Cluster 8	Increased inflammation	2.94886
blood protein measurement-increase	Cluster 9	Increased urate	5.79041
blood urea nitrogen measurement-decrease	Cluster 5	Increased hematocrit	2.27461
blood urea nitrogen measurement-decrease	Cluster 6	Reduced inflammation	1.67988
blood urea nitrogen measurement-increase	Cluster 4	Reduced blood volume	1.48797
blood urea nitrogen measurement-increase	Cluster 7	Reduced hematocrit	14.6893
blood urea nitrogen measurement-increase	Cluster 8	Increased inflammation	1.61037
blood urea nitrogen measurement-increase	Cluster 9	Increased urate	8.9531
BMI-adjusted waist-hip ratio-increase	Cluster 2	Increased body mass	1.50066
body height-decrease	Cluster 4	Reduced blood volume	2.06695
body height-increase	Cluster 2	Increased body mass	13.0881
body height-increase	Cluster 8	Increased inflammation	1.68995
body weight-increase	Cluster 2	Increased body mass	7.27053
C-reactive protein measurement-decrease	Cluster 6	Reduced inflammation	6.7708
C-reactive protein measurement-increase	Cluster 8	Increased inflammation	20.7405
Calcium channel blocker use measurement-increase	Cluster 7	Reduced hematocrit	1.72163
calcium measurement-decrease	Cluster 1	Reduced lipids	1.60286
calcium measurement-decrease	Cluster 6	Reduced inflammation	3.5923
calcium measurement-increase	Cluster 5	Increased hematocrit	2.09449
cholesterol:total lipids ratio, high density lipoprotein cholesterol measurement-decrease	Cluster 5	Increased hematocrit	1.88682
cholesterol:total lipids ratio, high density lipoprotein cholesterol measurement-increase	Cluster 6	Reduced inflammation	2.4653
cholesteryl ester measurement, high density lipoprotein cholesterol measurement-decrease	Cluster 5	Increased hematocrit	2.28794
cholesteryl ester measurement, high density lipoprotein cholesterol measurement-increase	Cluster 8	Increased inflammation	3.40699
cholesteryl esters:total lipids ratio, high density lipoprotein cholesterol measurement-decrease	Cluster 5	Increased hematocrit	1.45083
cholesteryl esters:total lipids ratio, high density lipoprotein cholesterol measurement-increase	Cluster 6	Reduced inflammation	3.06948
cognitive function measurement-decrease	Cluster 3	Increased blood volume	2.25462
corneal resistance factor-increase	Cluster 2	Increased body mass	2.53127
coronary artery disease-decrease	Cluster 1	Reduced lipids	2.42675
coronary artery disease-decrease	Cluster 5	Increased hematocrit	1.60233
coronary artery disease-increase	Cluster 4	Reduced blood volume	1.56902
cystatin C measurement-increase	Cluster 6	Reduced inflammation	1.58012
cystatin C measurement-increase	Cluster 9	Increased urate	3.85839
diastolic blood pressure-decrease	Cluster 4	Reduced blood volume	2.32634
educational attainment-increase	Cluster 2	Increased body mass	2.83673
erythrocyte count-decrease	Cluster 3	Increased blood volume	7.08631
erythrocyte count-decrease	Cluster 7	Reduced hematocrit	7.35012
erythrocyte count-increase	Cluster 2	Increased body mass	2.92638
erythrocyte count-increase	Cluster 4	Reduced blood volume	5.28155
erythrocyte count-increase	Cluster 5	Increased hematocrit	9.92353
familial hyperlipidemia-decrease	Cluster 1	Reduced lipids	1.98392
familial hyperlipidemia-decrease	Cluster 6	Reduced inflammation	3.67105
familial hyperlipidemia-decrease	Cluster 8	Increased inflammation	6.80654
fatty acid measurement-decrease	Cluster 6	Reduced inflammation	3.68949
forced expiratory volume-increase	Cluster 2	Increased body mass	1.43622
free cholesterol measurement, high density lipoprotein cholesterol measurement-decrease	Cluster 5	Increased hematocrit	1.94513
free cholesterol measurement, high density lipoprotein cholesterol measurement-increase	Cluster 6	Reduced inflammation	3.29394
free cholesterol measurement, very low density lipoprotein cholesterol measurement-decrease	Cluster 6	Reduced inflammation	1.54642
free cholesterol measurement, very low density lipoprotein cholesterol measurement-decrease	Cluster 8	Increased inflammation	1.76993
glucose measurement-increase	Cluster 6	Reduced inflammation	3.14336
gout-decrease	Cluster 6	Reduced inflammation	1.93213
grip strength measurement-decrease	Cluster 2	Increased body mass	1.62651
heel bone mineral density-decrease	Cluster 2	Increased body mass	3.48756
heel bone mineral density-increase	Cluster 5	Increased hematocrit	2.59632
hematocrit-decrease	Cluster 7	Reduced hematocrit	16.7941
hematocrit-increase	Cluster 5	Increased hematocrit	16.3632
hemoglobin A1 measurement-increase	Cluster 1	Reduced lipids	2.11168
hemoglobin measurement-decrease	Cluster 7	Reduced hematocrit	15.5137
hemoglobin measurement-increase	Cluster 2	Increased body mass	1.61099
hemoglobin measurement-increase	Cluster 3	Increased blood volume	2.70245
hemoglobin measurement-increase	Cluster 5	Increased hematocrit	14.9871
high density lipoprotein cholesterol measurement-decrease	Cluster 4	Reduced blood volume	3.37535
high density lipoprotein cholesterol measurement-decrease	Cluster 5	Increased hematocrit	1.89393
high density lipoprotein cholesterol measurement-decrease	Cluster 6	Reduced inflammation	2.72792
high density lipoprotein cholesterol measurement-decrease	Cluster 9	Increased urate	1.67481
high density lipoprotein cholesterol measurement-increase	Cluster 8	Increased inflammation	5.95482
high density lipoprotein particle size measurement-increase	Cluster 5	Increased hematocrit	1.54884
high density lipoprotein particle size measurement-increase	Cluster 6	Reduced inflammation	1.88709
HMG CoA reductase inhibitor use measurement-decrease	Cluster 1	Reduced lipids	5.41909
HMG CoA reductase inhibitor use measurement-decrease	Cluster 5	Increased hematocrit	2.55049
HMG CoA reductase inhibitor use measurement-decrease	Cluster 6	Reduced inflammation	2.10657
insulin measurement-increase	Cluster 6	Reduced inflammation	2.04945
leukocyte count-decrease	Cluster 6	Reduced inflammation	2.32399
leukocyte count-increase	Cluster 5	Increased hematocrit	3.03041
lipid measurement, high density lipoprotein cholesterol measurement-decrease	Cluster 5	Increased hematocrit	2.02191
lipid measurement, high density lipoprotein cholesterol measurement-decrease	Cluster 6	Reduced inflammation	4.47882
low density lipoprotein cholesterol measurement-decrease	Cluster 6	Reduced inflammation	3.21039
low density lipoprotein cholesterol measurement-increase	Cluster 4	Reduced blood volume	1.93798
low density lipoprotein cholesterol measurement, free cholesterol:total lipids ratio-decrease	Cluster 5	Increased hematocrit	2.14457
low density lipoprotein cholesterol measurement, free cholesterol:total lipids ratio-increase	Cluster 6	Reduced inflammation	3.9125
low density lipoprotein cholesterol measurement, phospholipids:total lipids ratio-increase	Cluster 1	Reduced lipids	2.29056
low density lipoprotein cholesterol measurement, phospholipids:total lipids ratio-increase	Cluster 5	Increased hematocrit	1.46411
low density lipoprotein cholesterol measurement, phospholipids:total lipids ratio-increase	Cluster 6	Reduced inflammation	3.08507
low density lipoprotein cholesterol measurement, phospholipids:total lipids ratio-increase	Cluster 8	Increased inflammation	3.17225
lymphocyte count-decrease	Cluster 6	Reduced inflammation	1.99995
lymphocyte count-increase	Cluster 2	Increased body mass	3.63711
mathematical ability-decrease	Cluster 3	Increased blood volume	2.71412
mathematical ability-increase	Cluster 2	Increased body mass	2.2092
mean arterial pressure-decrease	Cluster 4	Reduced blood volume	2.79505
mean corpuscular hemoglobin-decrease	Cluster 4	Reduced blood volume	10.2783
mean corpuscular hemoglobin-increase	Cluster 3	Increased blood volume	16.1939
mean corpuscular hemoglobin concentration-decrease	Cluster 1	Reduced lipids	2.61823
mean corpuscular hemoglobin concentration-decrease	Cluster 4	Reduced blood volume	6.47894
mean corpuscular hemoglobin concentration-increase	Cluster 3	Increased blood volume	12.9274
mean corpuscular volume-decrease	Cluster 2	Increased body mass	2.42138
mean corpuscular volume-decrease	Cluster 4	Reduced blood volume	14.7049
mean corpuscular volume-increase	Cluster 3	Increased blood volume	17.9538
mean corpuscular volume-increase	Cluster 8	Increased inflammation	3.0843
mean platelet volume-decrease	Cluster 2	Increased body mass	2.49872
mean reticulocyte volume-decrease	Cluster 4	Reduced blood volume	3.23562
mean reticulocyte volume-increase	Cluster 1	Reduced lipids	2.43618
mean reticulocyte volume-increase	Cluster 3	Increased blood volume	5.86688
mean reticulocyte volume-increase	Cluster 6	Reduced inflammation	1.66754
mean reticulocyte volume-increase	Cluster 8	Increased inflammation	1.89744
monocyte count-increase	Cluster 3	Increased blood volume	4.06095
monocyte count-increase	Cluster 5	Increased hematocrit	1.41271
monocyte percentage of leukocytes-increase	Cluster 6	Reduced inflammation	3.42656
myocardial infarction-decrease	Cluster 1	Reduced lipids	2.01236
myocardial infarction-decrease	Cluster 5	Increased hematocrit	1.81457
myocardial infarction-decrease	Cluster 8	Increased inflammation	1.94699
nephrolithiasis-decrease	Cluster 6	Reduced inflammation	1.37214
neutrophil count-decrease	Cluster 6	Reduced inflammation	2.95487
neutrophil count-increase	Cluster 5	Increased hematocrit	3.64138
neutrophil percentage of leukocytes-decrease	Cluster 2	Increased body mass	2.11535
phospholipid measurement, high density lipoprotein cholesterol measurement-decrease	Cluster 5	Increased hematocrit	1.84149
phospholipid measurement, high density lipoprotein cholesterol measurement-decrease	Cluster 6	Reduced inflammation	2.35928
phospholipids:total lipids ratio, high density lipoprotein cholesterol measurement-increase	Cluster 6	Reduced inflammation	2.68515
platelet count-decrease	Cluster 6	Reduced inflammation	4.12376
platelet count-increase	Cluster 8	Increased inflammation	2.01462
platelet crit-decrease	Cluster 3	Increased blood volume	2.03135
platelet crit-decrease	Cluster 6	Reduced inflammation	3.22431
platelet crit-increase	Cluster 8	Increased inflammation	2.39813
pulse pressure measurement-decrease	Cluster 4	Reduced blood volume	2.43752
pulse pressure measurement-increase	Cluster 7	Reduced hematocrit	1.72312
red blood cell density measurement-decrease	Cluster 3	Increased blood volume	4.72192
red blood cell density measurement-decrease	Cluster 7	Reduced hematocrit	13.2554
red blood cell density measurement-increase	Cluster 4	Reduced blood volume	4.59877
red blood cell density measurement-increase	Cluster 5	Increased hematocrit	12.9893
red blood cell distribution width-decrease	Cluster 5	Increased hematocrit	1.84476
red blood cell distribution width-increase	Cluster 1	Reduced lipids	4.69256
red blood cell distribution width-increase	Cluster 6	Reduced inflammation	1.87949
red blood cell distribution width-increase	Cluster 8	Increased inflammation	3.54955
reticulocyte count-decrease	Cluster 3	Increased blood volume	3.11076
reticulocyte count-decrease	Cluster 6	Reduced inflammation	2.40617
reticulocyte measurement-decrease	Cluster 3	Increased blood volume	6.0588
reticulocyte measurement-decrease	Cluster 6	Reduced inflammation	2.67455
self reported educational attainment-decrease	Cluster 3	Increased blood volume	2.81809
self reported educational attainment-increase	Cluster 2	Increased body mass	2.70941
serum alanine aminotransferase measurement-decrease	Cluster 1	Reduced lipids	5.16408
serum alanine aminotransferase measurement-increase	Cluster 8	Increased inflammation	3.03377
serum albumin measurement-decrease	Cluster 1	Reduced lipids	3.85048
serum albumin measurement-decrease	Cluster 6	Reduced inflammation	4.77884
serum gamma-glutamyl transferase measurement-decrease	Cluster 1	Reduced lipids	4.9603
serum gamma-glutamyl transferase measurement-decrease	Cluster 6	Reduced inflammation	4.9697
serum metabolite measurement-increase	Cluster 6	Reduced inflammation	1.44278
serum urea measurement-decrease	Cluster 5	Increased hematocrit	1.9586
serum urea measurement-decrease	Cluster 6	Reduced inflammation	1.60746
serum urea measurement-increase	Cluster 9	Increased urate	2.39137
sex hormone-binding globulin measurement-decrease	Cluster 1	Reduced lipids	2.89328
sex hormone-binding globulin measurement-increase	Cluster 6	Reduced inflammation	6.31769
systolic blood pressure-decrease	Cluster 4	Reduced blood volume	3.28996
systolic blood pressure-increase	Cluster 7	Reduced hematocrit	3.8312
testosterone measurement-increase	Cluster 6	Reduced inflammation	3.78011
thyroid stimulating hormone measurement-increase	Cluster 5	Increased hematocrit	1.4636
total blood protein measurement-decrease	Cluster 1	Reduced lipids	2.96955
total blood protein measurement-decrease	Cluster 6	Reduced inflammation	3.3392
total cholesterol measurement-decrease	Cluster 1	Reduced lipids	7.07882
total cholesterol measurement-decrease	Cluster 5	Increased hematocrit	3.81561
total cholesterol measurement, high density lipoprotein cholesterol measurement-decrease	Cluster 5	Increased hematocrit	2.39979
total cholesterol measurement, high density lipoprotein cholesterol measurement-increase	Cluster 6	Reduced inflammation	1.82779
total cholesterol measurement, high density lipoprotein cholesterol measurement-increase	Cluster 8	Increased inflammation	3.04819
triglyceride measurement-decrease	Cluster 1	Reduced lipids	10.0021
triglyceride measurement-decrease	Cluster 6	Reduced inflammation	7.59749
triglyceride measurement-increase	Cluster 5	Increased hematocrit	2.84005
triglyceride measurement, high density lipoprotein cholesterol measurement-decrease	Cluster 6	Reduced inflammation	2.80378
triglyceride measurement, intermediate density lipoprotein measurement-decrease	Cluster 6	Reduced inflammation	3.9055
triglyceride measurement, phospholipid measurement-decrease	Cluster 6	Reduced inflammation	3.36877
triglyceride measurement, very low density lipoprotein cholesterol measurement-decrease	Cluster 6	Reduced inflammation	4.02848
triglycerides:total lipids ratio, high density lipoprotein cholesterol measurement-decrease	Cluster 6	Reduced inflammation	3.05143
type 2 diabetes mellitus-increase	Cluster 6	Reduced inflammation	2.67539
type 2 diabetes mellitus-increase	Cluster 8	Increased inflammation	2.40666
urate measurement-decrease	Cluster 4	Reduced blood volume	2.25442
urate measurement-decrease	Cluster 6	Reduced inflammation	3.26342
urate measurement-increase	Cluster 9	Increased urate	21.5283
uric acid measurement-decrease	Cluster 4	Reduced blood volume	2.96401
uric acid measurement-decrease	Cluster 5	Increased hematocrit	1.49965
uric acid measurement-decrease	Cluster 6	Reduced inflammation	4.40703
uric acid measurement-increase	Cluster 7	Reduced hematocrit	3.00212
uric acid measurement-increase	Cluster 8	Increased inflammation	1.46662
uric acid measurement-increase	Cluster 9	Increased urate	14.0846
urolithiasis-decrease	Cluster 6	Reduced inflammation	1.39674
very low density lipoprotein cholesterol measurement, phospholipid measurement-decrease	Cluster 6	Reduced inflammation	3.5733
very low density lipoprotein cholesterol measurement, phospholipid measurement-decrease	Cluster 8	Increased inflammation	1.44643
very low density lipoprotein cholesterol measurement, phospholipids:total lipids ratio-decrease	Cluster 5	Increased hematocrit	2.4009
very low density lipoprotein cholesterol measurement, phospholipids:total lipids ratio-decrease	Cluster 8	Increased inflammation	4.1225
very low density lipoprotein cholesterol measurement, phospholipids:total lipids ratio-increase	Cluster 6	Reduced inflammation	3.07687
vital capacity-increase	Cluster 2	Increased body mass	1.57904
vitamin D measurement-increase	Cluster 6	Reduced inflammation	1.47726
waist-hip ratio-increase	Cluster 8	Increased inflammation	2.64472
