## Supplementary Table 4 for "A clustering approach to improve our understanding of the genetic and phenotypic complexity of chronic kidney disease"

### Sheet: cPGS ancestries distr test
Ancestries	Cluster	p-value (Mann-Whitney test)	Significant
EUR-AFR	Reduced lipids	0.00166982	TRUE
EUR-AMR	Reduced lipids	0.692493	FALSE
AFR-AMR	Reduced lipids	0.0164527	FALSE
EUR-AFR	Increased body mass	2.00962e-06	TRUE
EUR-AMR	Increased body mass	0.632279	FALSE
AFR-AMR	Increased body mass	0.000171745	TRUE
EUR-AFR	Increased blood volume	0.166491	FALSE
EUR-AMR	Increased blood volume	0.875113	FALSE
AFR-AMR	Increased blood volume	0.262216	FALSE
EUR-AFR	Reduced blood volume	0.178809	FALSE
EUR-AMR	Reduced blood volume	0.822689	FALSE
AFR-AMR	Reduced blood volume	0.312567	FALSE
EUR-AFR	Increased hematocrit	0.435217	FALSE
EUR-AMR	Increased hematocrit	0.833703	FALSE
AFR-AMR	Increased hematocrit	0.594173	FALSE
EUR-AFR	Reduced inflammation	2.64275e-21	TRUE
EUR-AMR	Reduced inflammation	0.000587233	TRUE
AFR-AMR	Reduced inflammation	0.000342407	TRUE
EUR-AFR	Reduced hematocrit	0.17647	FALSE
EUR-AMR	Reduced hematocrit	0.509049	FALSE
AFR-AMR	Reduced hematocrit	0.640461	FALSE
EUR-AFR	Increased inflammation	2.27317e-110	TRUE
EUR-AMR	Increased inflammation	4.43073e-07	TRUE
AFR-AMR	Increased inflammation	2.06112e-109	TRUE
EUR-AFR	Increased urate	0.570705	FALSE
EUR-AMR	Increased urate	0.743449	FALSE
AFR-AMR	Increased urate	0.833036	FALSE

### Sheet: cPGS normality distr test
Ancestry	Cluster	p-value (Anderson-Darling test)	signif	normal
ALL	Reduced lipids	3.7e-24	TRUE	FALSE
EUR	Reduced lipids	6.48234e-20	TRUE	FALSE
AFR	Reduced lipids	3.7e-24	TRUE	FALSE
AMR	Reduced lipids	6.74536e-20	TRUE	FALSE
ALL	Increased body mass	3.7e-24	TRUE	FALSE
EUR	Increased body mass	3.7e-24	TRUE	FALSE
AFR	Increased body mass	3.7e-24	TRUE	FALSE
AMR	Increased body mass	2.70533e-22	TRUE	FALSE
ALL	Increased blood volume	3.7e-24	TRUE	FALSE
EUR	Increased blood volume	3.38734e-07	TRUE	FALSE
AFR	Increased blood volume	5.05576e-09	TRUE	FALSE
AMR	Increased blood volume	0.000370854	TRUE	FALSE
ALL	Reduced blood volume	8.73034e-17	TRUE	FALSE
EUR	Reduced blood volume	1.25088e-11	TRUE	FALSE
AFR	Reduced blood volume	4.25018e-06	TRUE	FALSE
AMR	Reduced blood volume	8.99536e-08	TRUE	FALSE
ALL	Increased hematocrit	3.7e-24	TRUE	FALSE
EUR	Increased hematocrit	3.7e-24	TRUE	FALSE
AFR	Increased hematocrit	3.7e-24	TRUE	FALSE
AMR	Increased hematocrit	2.7643e-21	TRUE	FALSE
ALL	Reduced inflammation	3.7e-24	TRUE	FALSE
EUR	Reduced inflammation	3.7e-24	TRUE	FALSE
AFR	Reduced inflammation	3.7e-24	TRUE	FALSE
AMR	Reduced inflammation	3.7e-24	TRUE	FALSE
ALL	Reduced hematocrit	3.7e-24	TRUE	FALSE
EUR	Reduced hematocrit	3.7e-24	TRUE	FALSE
AFR	Reduced hematocrit	3.7e-24	TRUE	FALSE
AMR	Reduced hematocrit	3.7e-24	TRUE	FALSE
ALL	Increased inflammation	3.7e-24	TRUE	FALSE
EUR	Increased inflammation	3.7e-24	TRUE	FALSE
AFR	Increased inflammation	3.7e-24	TRUE	FALSE
AMR	Increased inflammation	3.7e-24	TRUE	FALSE
ALL	Increased urate	3.47108e-05	TRUE	FALSE
EUR	Increased urate	0.0539304	FALSE	TRUE
AFR	Increased urate	0.147739	FALSE	TRUE
AMR	Increased urate	0.560909	FALSE	TRUE
